# The association between adiposity and atypical energy-related symptoms of depression: a role for metabolic dysregulations

**DOI:** 10.1101/2022.08.16.22278833

**Authors:** Tahani Alshehri, Dennis O Mook-Kanamori, Renée de Mutsert, Brenda WJH Penninx, Frits R Rosendaal, Saskia le Cessie, Yuri Milaneschi

## Abstract

**Background:** Adiposity has been shown to be linked with atypical energy-related symptoms (AES) of depression. We used genomics to separate the effect of adiposity from that of metabolic dysregulations to examine whether the link between obesity and AES is dependent on the presence of metabolic dysregulations.

**Method:** Data were from NEO (*n*=5734 individuals) and NESDA (*n*=2238 individuals) cohorts, in which the Inventory of Depressive Symptomatology (IDS-SR30) was assessed. AES profile was based on four symptoms: increased appetite, increased weight, low energy level, and leaden paralysis. We estimated associations between AES and two genetic risk scores (GRS) indexing increasing total body fat with (metabolically unhealthy adiposity, GRS-MUA) and without (metabolically healthy adiposity, GRS-MHA) metabolic dysregulations.

**Results:** GRS-MUA and GRS-MHA were both associated with higher total body fat in NEO study, but divergently associated with biomarkers of metabolic health (e.g. fasting glucose and HDL) in both cohorts. In the pooled results, per standard deviation, GRS-MUA was specifically associated with a higher AES score (β=0.03, 95%CI: 0.01; 0.05), while there was no association between GRS-MHA and AES (β=-0.01, 95%CI: -0.03; 0.01).

**Conclusion:** These results suggest that the established link between adiposity and AES profile emerges in the presence of metabolic dysregulations, which may represent the connecting substrate between the two conditions.
