## Supplemental File # 2 for "The association between adiposity and atypical energy-related symptoms of depression: a role for metabolic dysregulations"

### Sheet: SNP.NEO_NESDA22_tahani
SNPs Information Appendix. (Refernaces are indicated at the end of the table)
SNP	Trait	Locus	Variant.source	Chromosome.scaffold.name	Chromosome.scaffold.position.end..bp.	Exclude.from.score. In.Tyrrell, et.al. study	Reason.for.exclusion.In.Tyrrell, et.al. study	Imputation.quality.NESDA	Exclude.from.score.NESDA	Reason.for.exclusion.NESDA	Imutation.quality.NEO study	Exclude.from.score.NEO study	Reason.for.exclusion.NEO study	Beta.representing.SD.change.in.BMI.from.the.primary.GWAS.
rs1000940	BMI	RABEP1	dbSNP	17	5283252	No	NA	0.998767	No	NA	0.991	No	NA	0.019
rs10132280	BMI	STXBP6	dbSNP	14	25928179	No	NA	0.989184	No	NA	0.925	No	NA	0.023
rs1016287	BMI	FLJ30838	dbSNP	2	59305625	No	NA	0.998017	No	NA	1	No	NA	0.023
rs10182181	BMI	ADCY3	dbSNP	2	25150296	No	NA	0.99677	No	NA	0.991	No	NA	0.031
rs10733682	BMI	LMX1B	dbSNP	9	129460914	No	NA	NA	yes	not available	0.911	No	NA	0.017
rs10938397	BMI	GNPDA2	dbSNP	4	45182527	No	NA	1	No	NA	1	No	NA	0.04
rs10968576	BMI	LINGO2	dbSNP	9	28414339	No	NA	1	No	NA	1	No	NA	0.025
rs11030104	BMI	BDNF	dbSNP	11	27684517	Yes	BMI-raising allele also associated with regular smoking (which itself has a causal effect on BMI in opposite direction)	0.99901	No	NA	0.997	No	NA	0.041
rs11045172	Favourable Adiposity	PDE3A	dbSNP	12	20470221	No	NA	0.987717	No	NA	0.983	No	NA	0.012
rs11057405	BMI	CLIP1	dbSNP	12	122781897	No	NA	1	No	NA	1	No	NA	0.031
rs11118306	Favourable Adiposity	LOC102723886	dbSNP	1	219627486	No	NA	0.999892	No	NA	0.988	No	NA	0.023
rs11126666	BMI	KCNK3	dbSNP	2	26928811	No	NA	0.997088	No	NA	1	No	NA	0.021
rs11165643	BMI	PTBP2	dbSNP	1	96924097	No	NA	0.998186	No	NA	0.987	No	NA	0.022
rs11191560	BMI	NT5C2	dbSNP	10	104869038	No	NA	0.999813	No	NA	0.997	No	NA	0.031
rs11583200	BMI	ELAVL4	dbSNP	1	50559820	No	NA	0.994046	No	NA	1	No	NA	0.018
rs1167827	BMI	HIP1	dbSNP	7	75163169	No	NA	1	No	NA	1	No	NA	0.02
rs1167827	BMI	HIP1	dbSNP	HG1257_PATCH	74998805	No	NA	1	No	NA	1	No	NA	0.02
rs11688816	BMI	EHBP1	dbSNP	2	63053048	No	NA	0.993737	No	NA	0.959	No	NA	0.017
rs11727676	BMI	HHIP	dbSNP	4	145659064	No	NA	1	No	NA	0.595	No	NA	0.036
rs11847697	BMI	PRKD1	dbSNP	14	30515112	No	NA	1	No	NA	1	No	NA	0.049
rs12286929	BMI	CADM1	dbSNP	11	115022404	No	NA	0.997012	No	NA	1	No	NA	0.022
rs12401738	BMI	FUBP1	dbSNP	1	78446761	No	NA	0.995778	No	NA	0.988	No	NA	0.021
rs12429545	BMI	OLFM4	dbSNP	13	54102206	No	NA	0.982609	No	NA	1	No	NA	0.033
rs12446632	BMI	GPRC5B	dbSNP	16	19935389	No	NA	0.999769	No	NA	0.999	No	NA	0.04
rs12566985	BMI	FPGT-TNNI3K	dbSNP	1	75002193	No	NA	0.998568	No	NA	0.989	No	NA	0.024
rs12885454	BMI	PRKD1	dbSNP	14	29736838	No	NA	0.998387	No	NA	0.992	No	NA	0.021
rs12940622	BMI	RPTOR	dbSNP	17	78615571	No	NA	0.99906	No	NA	1	No	NA	0.018
rs13021737	BMI	TMEM18	dbSNP	2	632348	No	NA	0.99987	No	NA	0.999	No	NA	0.06
rs13078960	BMI	CADM2	dbSNP	3	85807590	No	NA	0.994176	No	NA	0.993	No	NA	0.03
rs13107325	BMI	SLC39A8	dbSNP	4	103188709	Yes	Missense Ala/Thr polymorphism located in exon 7 of SLC39A8		No	NA	not available	No	NA	0.048
rs13191362	BMI	PARK2	dbSNP	6	163033350	No	NA	0.995431	No	NA	0.998	No	NA	0.028
rs13389219	Favourable Adiposity	GRB14	dbSNP	2	165528876	No	NA	0.999668	No	NA	1	No	NA	0.023
rs1516725	BMI	ETV5	dbSNP	3	185824004	No	NA	0.996107	No	NA	0.979	No	NA	0.045
rs1528435	BMI	UBE2E3	dbSNP	2	181550962	No	NA	0.997813	No	NA	0.98	No	NA	0.018
rs1558902	BMI	FTO	dbSNP	16	53803574	No	NA	0.999785	No	NA	0.999	No	NA	0.082
rs16851483	BMI	RASA2	dbSNP	3	141275436	No	NA	0.999167	No	NA	0.996	No	NA	0.048
rs16951275	BMI	MAP2K5	dbSNP	15	68077168	No	NA	0.999393	No	NA	0.991	No	NA	0.031
rs17001654	BMI	SCARB2	dbSNP	4	77129568	No	NA	0.976347	No	NA	0.973	No	NA	0.031
rs17024393	BMI	GNAT2	dbSNP	1	110154688	No	NA	0.99093	No	NA	0.997	No	NA	0.066
rs17094222	BMI	HIF1AN	dbSNP	10	102395440	No	NA	0.992428	No	NA	0.925	No	NA	0.025
rs17405819	BMI	HNF4G	dbSNP	8	76806584	No	NA	0.999855	No	NA	0.998	No	NA	0.022
rs17724992	BMI	PGPEP1	dbSNP	19	18454825	No	NA	0.991823	No	NA	1	No	NA	0.019
rs1801282	Favourable Adiposity	PPARG	dbSNP	3	12393125	No	NA	1	No	NA	0.994	No	NA	0.031
rs1808579	BMI	C18orf8	dbSNP	18	21104888	No	NA	0.998227	No	NA	0.965	No	NA	0.017
rs1928295	BMI	TLR4	dbSNP	9	120378483	No	NA	NA	Yes	not available	1	No	NA	0.019
rs2033529	BMI	TDRG1	dbSNP	6	40348653	No	NA	0.992365	No	NA	1	No	NA	0.019
rs2033732	BMI	RALYL	dbSNP	8	85079709	No	NA	1	No	NA	1	No	NA	0.019
rs205262	BMI	C6orf106	dbSNP	6	34563164	No	NA	0.998614	No	NA	0.982	No	NA	0.022
rs2075650	BMI	TOMM40	dbSNP	19	45395619	No	NA	1	No	NA	1	No	NA	0.026
rs2112347	BMI	POC5	dbSNP	5	75015242	No	NA	1	No	NA	1	No	NA	0.026
rs2121279	BMI	LRP1B	dbSNP	2	143043285	No	NA	0.992193	No	NA	0.933	No	NA	0.025
rs2176598	BMI	HSD17B12	dbSNP	11	43864278	No	NA	1	No	NA	1	No	NA	0.02
rs2207139	BMI	TFAP2B	dbSNP	6	50845490	No	NA	0.9998	No	NA	0.997	No	NA	0.045
rs2245368	BMI	PMS2L11	dbSNP	7	76608143	No	NA	1	No	NA	0.898	No	NA	0.032
rs2267373	Favourable Adiposity	MAFF	dbSNP	22	38600542	No	NA	0.997961	No	NA	1	No	NA	0.025
rs2276936	Favourable Adiposity	FAM13A	dbSNP	4	89726283	No	NA	0.998227	No	NA	0.994	No	NA	0.016
rs2287019	BMI	QPCTL	dbSNP	19	46202172	No	NA	0.985702	No	NA	1	No	NA	0.036
rs2365389	BMI	FHIT	dbSNP	3	61236462	No	NA	0.994976	No	NA	0.988	No	NA	0.02
rs2650492	BMI	SBK1	dbSNP	16	28333411	No	NA	0.989836	No	NA	not available	Yes	not available	0.021
rs2820292	BMI	NAV1	dbSNP	1	201784287	No	NA	1	No	NA	0.992	No	NA	0.02
rs2943653	Favourable Adiposity	IRS1	dbSNP	2	227047771	No	NA	0.996373	No	NA	0.997	No	NA	0.032
rs2980888	Favourable Adiposity	TRIB1	dbSNP	8	126507308	No	NA	0.999267	No	NA	0.999	No	NA	0.006
rs29941	BMI	KCTD15	dbSNP	19	34309532	No	NA	1	No	NA	1	No	NA	0.018
rs3101336	BMI	NEGR1	dbSNP	1	72751185	No	NA	1	No	NA	0.997	No	NA	0.033
rs3736485	BMI	DMXL2	dbSNP	15	51748610	No	NA	0.995344	No	NA	0.939	No	NA	0.018
rs3810291	BMI	ZC3H4	dbSNP	19	47569003	No	NA	1	No	NA	1	No	NA	0.028
rs3817334	BMI	MTCH2	dbSNP	11	47650993	No	NA	1	No	NA	1	No	NA	0.026
rs3849570	BMI	GBE1	dbSNP	3	81792112	No	NA	0.999768	No	NA	0.989	No	NA	0.019
rs3888190	BMI	SH2B1	dbSNP	16	28889486	Yes	Associated with lots of other traits and is a big haplotype	0.999946	No	NA	1	No	NA	0.031
rs40271	Favourable Adiposity		dbSNP	5	55796319	No	NA	0.994496	No	NA	0.99	No	NA	0.021
rs4256980	BMI	TRIM66	dbSNP	11	8673939	No	NA	0.996389	No	NA	0.996	No	NA	0.021
rs4740619	BMI	C9orf93	dbSNP	9	15634326	No	NA	0.999082	No	NA	0.992	No	NA	0.018
rs543874	BMI	SEC16B	dbSNP	1	177889480	No	NA	1	No	NA	1	No	NA	0.048
rs632057	Favourable Adiposity		dbSNP	6	139834012	No	NA	1	No	NA	1	No	NA	0.009
rs6477694	BMI	EPB41L4B	dbSNP	9	111932342	No	NA	NA	Yes	not available	1	Yes	NA	0.017
rs6567160	BMI	MC4R	dbSNP	18	57829135	No	NA	0.998876	No	NA	0.996	No	NA	0.056
rs657452	BMI	AGBL4	dbSNP	1	49589847	No	NA	0.988962	No	NA	1	No	NA	0.023
rs6804842	BMI	RARB	dbSNP	3	25106437	No	NA	0.993341	No	NA	1	No	NA	0.019
rs7133378	Favourable Adiposity	DNAH10	dbSNP	12	124409502	No	NA	0.994874	No	NA	1	No	NA	0.026
rs7138803	BMI	BCDIN3D	dbSNP	12	50247468	No	NA	1	No	NA	1	No	NA	0.032
rs7141420	BMI	NRXN3	dbSNP	14	79899454	No	NA	0.988677	No	NA	0.992	No	NA	0.024
rs7243357	BMI	GRP	dbSNP	18	56883319	No	NA	0.9922	No	NA	0.981	No	NA	0.022
rs7258937	Favourable Adiposity	PEPD	dbSNP	19	33938800	No	NA	0.9978	No	NA	1	No	NA	0.015
rs758747	BMI	NLRC3	dbSNP	16	3627358	No	NA	0.979448	No	NA	1	No	NA	0.023
rs7599312	BMI	ERBB4	dbSNP	2	213413231	No	NA	0.981254	No	NA	0.945	No	NA	0.022
rs7899106	BMI	GRID1	dbSNP	10	87410904	No	NA	0.990754	No	NA	0.999	No	NA	0.04
rs9400239	BMI	FOXO3	dbSNP	6	108977663	No	NA	0.995847	No	NA	0.976	No	NA	0.019
rs9581854	BMI	MTIF3	dbSNP	13	28017782	No	NA	0.996839	No	NA	not available	Yes	not available	0.03
rs972283	Favourable Adiposity	LOC105375508	dbSNP	7	130466854	No	NA	1	No	NA	1	No	NA	0.017
rs9925964	BMI	KAT8	dbSNP	16	31129895	No	NA	0.998274	No	NA	0.987	No	NA	0.019
rs998584	Favourable Adiposity		dbSNP	6	43757896	No	NA	0.994408	No	NA	1	No	NA	0.016
This part of the table is boroowed from : Tyrrell, J., et al., Using genetics to understand the causal influence of higher BMI on depression. Int J Epidemiol, 2019. 48(3): p. 834-848.														this part of the table is from: Locke, A.E., et al., Genetic studies of body mass index yield new insights for obesity biology. Nature, 2015. 518(7538): p. 197-206.
